# The mouth of America: the oral microbiome profile of the US population

**DOI:** 10.1101/2024.12.03.24318415

**Authors:** Anil K. Chaturvedi, Emily Vogtmann, Jianxin Shi, Yukiko Yano, Martin J. Blaser, Nicholas A. Bokulich, J. Gregory Caporaso, Maura L. Gillison, Barry I. Graubard, Xing Hua, Autumn G. Hullings, Lisa Kahle, Rob Knight, Shilan Li, Jody McLean, Vaishnavi Purandare, Yunhu Wan, Neal D. Freedman, Christian C. Abnet

**Author notes:** **Correspondence:** Christian C. Abnet, PhD Director, Metabolic Epidemiology Branch Division of Cancer Epidemiology and Genetics, National Cancer Institute 9609 Medical Center Drive, Rm. 6E410 Rockville, MD. 20852. These authors contributed equally to the work (Anil K. Chaturvedi, Emily Vogtmann, Neal D. Freedman, Christian C. Abnet).

## Abstract

**Importance:** The oral microbiome is increasingly recognized to play key roles in human health and disease; yet, population-representative characterizations are lacking.

**Objective:** Characterize the composition, diversity, and correlates of the oral microbiome among US adults.

**Design:** Cross-sectional population-representative survey.

**Setting:** The National Health and Nutrition Examination Survey (NHANES, 2009-2012), a stratified multistage probability sample of the US population.

**Participants:** NHANES participants aged 18-69 years (n=8,237, representing 202,314,000 individuals).

**Exposures:** Demographic, socioeconomic, behavioral, anthropometric, metabolic, and clinical characteristics.

**Main outcomes:** Oral microbiome, characterized through 16S rRNA sequencing. Microbiome metrics were alpha diversity (number of observed Amplicon Sequence Variants [ASV], Faith’s Phylogenetic diversity, Shannon-Weiner Index, and Simpson Index); beta diversity (unweighted UniFrac, weighted UniFrac, and Bray-Curtis dissimilarity); and prevalence and relative abundance at taxonomic levels (phylum through genus). Analyses accounted for the NHANES complex sample design.

**Results:** Among US adults aged 18-69 years, the oral microbiome encompassed 37 bacterial phyla, 99 classes, 212 orders, 446 families, and 1,219 genera. Five phyla— *Firmicutes, Actinobacteria, Bacteroidetes, Proteobacteria,* and *Fusobacteria* and six genera—*Veillonella, Streptococcus, Prevotella7, Rothia, Actinomyces, and Gemella*, were present in nearly all US adults (weighted-prevalence >99%). These genera also were the most abundant, accounting for 65.7% of abundance. Observed ASVs showed a quadratic pattern with age (peak at 30 years), was similar by sex, significantly lower among non-Hispanic White individuals, and increased with higher body mass index (BMI) categories, alcohol use, and periodontal disease severity. All covariates together accounted for a modest proportion of oral microbiome variability, as measured by beta diversity (unweighted UniFrac=8.7%, weighted UniFrac=7.2%, and Bray-Curtis=6.3%). By contrast, relative abundance of a few genera explained a high percentage of variability in beta diversity (weighted UniFrac: *Aggregatibacter*=22.4%, *Lactococcus*=21.6%, *Haemophilus*=18.4%). Prevalence and relative abundance of numerous genera were significantly associated (Bonferroni-corrected Wald-p<0.0002) with age, race and ethnicity, smoking, BMI categories, alcohol use, and periodontal disease severity.

**Conclusions:** We provide a contemporary reference standard for the oral microbiome of the US adult population. Our results indicate that a few genera were universally present in US adults and a different set of genera explained a high percentage of oral microbiome diversity across the population.
