## Supplemental Tables 2-6 for "The mouth of America: the oral microbiome profile of the US population"

### Sheet: Table S2_Phyla
phylum	NSUM	WSUM	COLPER
18	8236	2.02292e+08	99.9894
2	8235	2.02282e+08	99.9842
5	8234	2.02241e+08	99.9641
32	8232	2.02209e+08	99.9483
19	8186	2.01146e+08	99.4225
37	7078	1.69577e+08	83.8186
36	6584	1.60335e+08	79.2504
40	6201	1.46992e+08	72.6553
8	5317	1.23928e+08	61.2552
38	5083	1.15265e+08	56.9732
13	3393	8.3136e+07	41.0926
26	3554	8.13379e+07	40.2038
21	1990	4.78669e+07	23.6597
42	1016	2.54261e+07	12.5677
11	604	1.1781e+07	5.82313
16	248	3.98298e+06	1.96871
31	88	2.64602e+06	1.30788
1	78	2.26426e+06	1.11918
30	83	2.0574e+06	1.01694
9	60	1.51428e+06	0.748482
15	61	1.38988e+06	0.686993
20	40	896030	0.442891
39	33	786676	0.388839
10	45	770502	0.380845
3	25	592740	0.29298
24	11	301420	0.148986
33	6	187298	0.092578
14	5	174629	0.0863157
17	5	99768	0.0493135
35	1	48862.8	0.024152
6	1	43739.7	0.0216197
34	1	43514.4	0.0215084
27	2	37577.2	0.0185737
29	4	37516.3	0.0185436
22	1	17144.4	0.00847415
23	1	16610.9	0.00821046
4	1	6899.67	0.00341038

### Sheet: Table S3_Class
class	NSUM	WSUM	COLPER
6	8235	2.02282e+08	99.9842
58	8233	2.02258e+08	99.9721
19	8232	2.0221e+08	99.9486
62	8215	2.01767e+08	99.7295
59	8212	2.01752e+08	99.7224
63	8186	2.01146e+08	99.4225
89	8193	2.0113e+08	99.4148
86	8146	2.00013e+08	98.8627
21	8089	1.98837e+08	98.2814
88	8089	1.98547e+08	98.1379
7	8039	1.97584e+08	97.6621
60	7963	1.95662e+08	96.7121
99	7078	1.69577e+08	83.8186
97	6455	1.57477e+08	77.8379
102	6201	1.46992e+08	72.6553
28	5317	1.23928e+08	61.2552
100	5083	1.15265e+08	56.9732
85	3932	9.36953e+07	46.3119
73	3554	8.13379e+07	40.2038
49	3275	8.01575e+07	39.6203
24	3233	7.15466e+07	35.3642
98	2749	6.51478e+07	32.2013
87	3081	6.43786e+07	31.8212
22	2715	5.8913e+07	29.1196
65	1990	4.78669e+07	23.6597
110	771	2.02876e+07	10.0278
91	646	1.27692e+07	6.31158
33	556	1.06393e+07	5.25879
52	220	5.59776e+06	2.76687
61	286	5.16493e+06	2.55293
106	244	4.97946e+06	2.46125
56	248	3.98298e+06	1.96871
20	101	2.73195e+06	1.35035
82	78	2.39239e+06	1.18251
77	83	2.0574e+06	1.01694
1	68	1.83628e+06	0.907638
13	64	1.69409e+06	0.837357
29	60	1.51428e+06	0.748482
55	61	1.38988e+06	0.686993
5	45	1.30064e+06	0.64288
107	43	920782	0.455125
64	40	896030	0.442891
2	19	840571	0.415479
101	33	786676	0.388839
105	16	592072	0.29265
30	39	543079	0.268434
11	16	541298	0.267554
47	21	524179	0.259092
15	23	518897	0.256481
80	15	518426	0.256248
40	15	402648	0.199021
50	19	386873	0.191224
42	13	321409	0.158867
37	9	262573	0.129785
69	7	208141	0.10288
94	6	187298	0.092578
53	8	183321	0.0906124
46	7	181165	0.0895464
45	6	176025	0.0870061
54	5	174629	0.0863157
32	4	173887	0.0859494
36	9	163223	0.0806779
9	3	145277	0.0718077
44	6	145145	0.0717427
83	1	126632	0.0625917
79	6	117242	0.0579507
35	5	102836	0.0508297
57	5	99768	0.0493135
68	4	93279	0.0461061
51	2	83064.6	0.0410573
93	5	82750	0.0409018
104	3	75060.7	0.0371011
14	2	73843.6	0.0364995
92	3	67877.8	0.0335507
10	3	65972.1	0.0326088
8	2	65369.1	0.0323107
90	1	55254.1	0.0273111
31	2	53535.8	0.0264618
25	1	48971.3	0.0242056
96	1	48862.8	0.024152
26	1	43739.7	0.0216197
95	1	43514.4	0.0215084
71	1	41584.5	0.0205544
74	2	37577.2	0.0185737
76	4	37516.3	0.0185436
111	2	27633	0.0136585
34	1	20285.1	0.0100266
41	1	19743.6	0.00975889
78	1	17651.5	0.00872481
66	1	17144.4	0.00847415
67	1	16610.9	0.00821046
108	1	16275.7	0.00804475
39	1	16057.9	0.0079371
84	1	15013.6	0.00742093
23	1	13326.9	0.00658724
81	1	11245.1	0.00555822
18	1	10613.1	0.00524583
43	1	9832.71	0.00486012
16	1	6899.67	0.00341038

### Sheet: Table S4_Order
order	NSUM	WSUM	COLPER
1	9	254509	0.125799
2	2	24556.1	0.0121376
3	21	468022	0.231335
4	31	871163	0.4306
5	2	56851.9	0.0281008
6	25	689737	0.340924
7	3	95756.4	0.0473306
8	1	47019.2	0.0232407
9	10	526146	0.260064
10	7	228501	0.112944
13	45	1.30064e+06	0.64288
14	8185	2.01126e+08	99.413
15	1	58676.7	0.0290028
16	7096	1.73928e+08	85.9695
17	7977	1.96202e+08	96.979
18	64	1.58765e+06	0.784748
19	1	14547.8	0.00719072
20	12	307228	0.151857
21	8192	2.01351e+08	99.5242
22	25	638888	0.31579
23	105	2.49753e+06	1.23448
24	5	97233.4	0.0480607
25	1221	2.84328e+07	14.0538
26	60	1.58606e+06	0.78396
27	1	57246.5	0.0282959
28	18	511537	0.252843
29	9	240961	0.119102
30	8039	1.97584e+08	97.6621
31	2	65369.1	0.0323107
32	3	145277	0.0718077
33	2	57383.1	0.0283634
34	1	8589.04	0.0042454
35	16	541298	0.267554
37	29	795194	0.39305
38	5	130039	0.064276
39	50	1.36315e+06	0.673781
40	2	73843.6	0.0364995
41	23	518897	0.256481
42	1	6899.67	0.00341038
44	1	10613.1	0.00524583
45	8232	2.0221e+08	99.9486
47	1	64670.9	0.0319656
48	98	2.6623e+06	1.31592
49	2	50610.2	0.0250157
50	2	66059.7	0.0326521
51	8089	1.98837e+08	98.2814
52	2715	5.8913e+07	29.1196
53	1	13326.9	0.00658724
54	3233	7.15466e+07	35.3642
55	1	48971.3	0.0242056
56	1	43739.7	0.0216197
58	5317	1.23928e+08	61.2552
59	60	1.51428e+06	0.748482
60	39	543079	0.268434
61	2	53535.8	0.0264618
62	4	173887	0.0859494
63	556	1.06393e+07	5.25879
64	1	20285.1	0.0100266
66	5	102836	0.0508297
67	5	94557.8	0.0467382
68	1	6402.09	0.00316443
69	4	109813	0.0542786
70	9	262573	0.129785
72	1	16057.9	0.0079371
73	15	402648	0.199021
74	1	19743.6	0.00975889
76	13	321409	0.158867
77	1	9832.71	0.00486012
78	6	145145	0.0717427
79	6	176025	0.0870061
80	7	181165	0.0895464
81	2	16480.3	0.00814588
82	19	510540	0.252351
83	1	3811.4	0.00188391
85	3275	8.01575e+07	39.6203
86	5	76458.8	0.0377921
87	5	108141	0.0534523
88	3	44786.1	0.0221369
89	6	157486	0.0778426
90	2	83064.6	0.0410573
91	1	15813.6	0.00781635
92	34	789685	0.390327
93	182	4.64726e+06	2.29706
94	5	194936	0.0963535
95	8	183321	0.0906124
96	5	174629	0.0863157
97	24	555464	0.274555
98	37	834419	0.412438
100	1	25615.3	0.0126612
101	186	3.20888e+06	1.58609
102	1	13251.4	0.00654991
103	80	959957	0.474489
104	5	99768	0.0493135
105	8181	2.01161e+08	99.43
106	8232	2.02246e+08	99.9663
107	19	523933	0.25897
108	1	7201.76	0.0035597
109	8211	2.01703e+08	99.6978
110	1	23522.2	0.0116266
111	19	449240	0.222051
112	25	566760	0.280139
113	7963	1.95662e+08	96.7121
114	286	5.16493e+06	2.55293
115	8215	2.01767e+08	99.7295
116	8186	2.01146e+08	99.4225
117	18	458714	0.226734
118	1	13473.5	0.00665968
119	28	665490	0.328939
120	1	35842	0.017716
121	3	64036.4	0.031652
122	1990	4.78669e+07	23.6597
123	1	17144.4	0.00847415
124	1	16610.9	0.00821046
125	4	93279	0.0461061
126	7	208141	0.10288
128	1	41584.5	0.0205544
130	3554	8.13379e+07	40.2038
131	2	37577.2	0.0185737
133	4	37516.3	0.0185436
134	83	2.0574e+06	1.01694
135	1	17651.5	0.00872481
136	6	117242	0.0579507
137	1	47019.2	0.0232407
138	4	252001	0.12456
139	11	266424	0.131689
140	1	11245.1	0.00555822
141	78	2.39239e+06	1.18251
142	1	126632	0.0625917
143	1	15013.6	0.00742093
144	226	5.88764e+06	2.91015
145	13	185459	0.0916688
146	772	1.4729e+07	7.28026
148	877	2.24324e+07	11.0879
149	239	6.52148e+06	3.22345
150	293	7.23056e+06	3.57393
151	2505	6.15675e+07	30.4317
152	911	2.18421e+07	10.7961
153	2	54581.9	0.0269788
154	7186	1.75272e+08	86.6337
155	48	1.18816e+06	0.587287
156	34	902852	0.446263
157	125	3.45729e+06	1.70887
158	24	548806	0.271265
159	7980	1.95899e+08	96.8294
160	5	123571	0.0610788
161	756	1.81089e+07	8.95091
162	5	203504	0.100588
163	21	361901	0.178881
164	3	79545.5	0.0393179
165	61	1.57144e+06	0.776735
166	2203	4.50201e+07	22.2526
167	1543	3.02994e+07	14.9764
168	2	20168.3	0.00996879
169	5	110813	0.0547726
170	4	68187.1	0.0337036
171	56	1.5141e+06	0.74839
172	19	344929	0.170492
173	70	1.5851e+06	0.783486
174	1	5689.89	0.0028124
175	3	52436.6	0.0259184
176	8089	1.98547e+08	98.1379
177	4	115166	0.0569242
178	1	8411.97	0.00415788
179	79	1.80982e+06	0.894559
180	170	4.42513e+06	2.18726
181	5916	1.47433e+08	72.8732
182	7	180415	0.0891759
183	23	528931	0.261441
184	2	28508.7	0.0140913
185	2929	7.21259e+07	35.6505
186	1	19296.9	0.00953812
187	138	3.76744e+06	1.86218
188	3	62345.7	0.0308163
189	516	1.16952e+07	5.78073
190	3	43972.8	0.021735
191	72	1.81204e+06	0.895657
192	7	224279	0.110857
193	8118	1.99425e+08	98.5722
194	3458	8.05388e+07	39.8088
195	1	37175.9	0.0183754
197	143	2.7679e+06	1.36812
198	206	5.51666e+06	2.72678
199	1501	3.78725e+07	18.7197
200	1	55254.1	0.0273111
201	646	1.27692e+07	6.31158
202	3	67877.8	0.0335507
203	5	82750	0.0409018
204	6	187298	0.092578
205	1	43514.4	0.0215084
206	1	48862.8	0.024152
207	6455	1.57477e+08	77.8379
208	2749	6.51478e+07	32.2013
209	7078	1.69577e+08	83.8186
210	5083	1.15265e+08	56.9732
211	33	786676	0.388839
212	835	1.51127e+07	7.4699
213	3	93207.4	0.0460707
214	27	672877	0.332591
215	3	39011.3	0.0192826
216	3194	7.1749e+07	35.4642
217	5246	1.23019e+08	60.806
218	3	66448.5	0.0328443
219	866	1.51934e+07	7.50981
221	3	75060.7	0.0371011
222	16	592072	0.29265
223	34	614564	0.303767
224	134	2.33015e+06	1.15175
225	83	2.19928e+06	1.08706
227	43	920782	0.455125
228	1	16275.7	0.00804475
230	771	2.02876e+07	10.0278
231	2	27633	0.0136585

### Sheet: Table S5_Family
family	NSUM	WSUM	COLPER
1	9	254509	0.125799
2	2	24556.1	0.0121376
4	2	22155	0.0109508
5	3	111886	0.0553031
6	4	44547.8	0.0220191
7	12	289434	0.143062
8	1	12915	0.00638363
9	1	9832.71	0.00486012
10	1	9832.71	0.00486012
11	4	122953	0.0607733
12	29	808688	0.399719
13	2	56851.9	0.0281008
14	25	689737	0.340924
15	3	95756.4	0.0473306
16	1	47019.2	0.0232407
17	8	418585	0.206899
18	1	45509.1	0.0224943
19	1	62052.4	0.0306713
20	7	228501	0.112944
23	22	664321	0.328362
24	2	44466.8	0.0219791
25	13	298844	0.147713
26	26	846452	0.418385
27	9	240577	0.118913
28	2	30117.8	0.0148867
29	8185	2.01126e+08	99.413
30	1	58676.7	0.0290028
31	7096	1.73928e+08	85.9695
32	7931	1.9497e+08	96.3701
33	8	270349	0.133628
34	353	8.44136e+06	4.17241
35	3	102285	0.0505575
36	60	1.75802e+06	0.868957
37	1	15578.8	0.00770033
38	1	26568.8	0.0131324
39	4	92052.1	0.0454996
40	5	154349	0.0762921
41	28	589606	0.291431
42	9	203976	0.100822
43	2	99751.7	0.0493054
44	21	584821	0.289066
45	1	14547.8	0.00719072
46	12	307228	0.151857
47	1	41584.5	0.0205544
48	1	25226.2	0.0124688
49	39	1.07604e+06	0.531866
50	11	210795	0.104192
51	1	9917.11	0.00490184
52	28	688798	0.34046
53	13	312177	0.154303
54	1	47267.3	0.0233633
55	33	795321	0.393113
56	121	3.25148e+06	1.60714
57	8187	2.01233e+08	99.4658
58	23	604577	0.298831
59	4	94763.8	0.04684
60	1	58298.4	0.0288158
61	4	83042.9	0.0410466
62	25	638888	0.31579
63	105	2.49753e+06	1.23448
64	5	97233.4	0.0480607
65	3	120080	0.0593535
66	58	1.48447e+06	0.733747
67	1177	2.72542e+07	13.4712
68	60	1.58606e+06	0.78396
69	1	57246.5	0.0282959
70	18	511537	0.252843
71	1	16275.7	0.00804475
72	3	119338	0.0589864
73	1	6653.31	0.00328861
74	4	98694.3	0.0487828
75	8039	1.97584e+08	97.6621
76	2	65369.1	0.0323107
77	3	145277	0.0718077
78	2	57383.1	0.0283634
79	1	8589.04	0.0042454
80	16	541298	0.267554
82	25	735734	0.36366
83	8	150971	0.0746222
84	5	130039	0.064276
85	5	99441.8	0.0491522
86	8	219410	0.10845
87	27	708094	0.349998
89	11	295015	0.14582
90	2	19659.6	0.0097174
91	11	278591	0.137702
92	7	226766	0.112086
93	1	11794	0.00582958
94	21	657711	0.325094
95	1	15346.5	0.0075855
96	1	25954.1	0.0128286
97	2	73843.6	0.0364995
98	23	518897	0.256481
99	1	6899.67	0.00341038
101	1	10613.1	0.00524583
102	2806	7.19842e+07	35.5804
103	243	3.6405e+06	1.79943
104	2598	5.18721e+07	25.6394
105	4	51561	0.0254856
106	549	1.41458e+07	6.99201
107	2	57624.8	0.0284829
111	3876	8.37594e+07	41.4007
112	1	58968.9	0.0291472
113	8115	1.99177e+08	98.4493
114	8229	2.02188e+08	99.9375
115	821	1.90685e+07	9.42518
116	137	2.40035e+06	1.18645
117	1	8524.69	0.0042136
119	1	64670.9	0.0319656
120	6	153441	0.075843
121	86	2.36202e+06	1.1675
122	10	303766	0.150146
123	8	144947	0.0716447
124	2	50610.2	0.0250157
125	2	66059.7	0.0326521
126	2	29339.1	0.0145018
127	19	517442	0.255762
128	8088	1.98825e+08	98.2757
129	8	173132	0.085576
130	6	283901	0.140327
131	2715	5.8913e+07	29.1196
132	1	13326.9	0.00658724
133	156	3.52959e+06	1.74461
134	13	344131	0.170098
135	19	399745	0.197587
136	11	180761	0.089347
137	5	117391	0.0580243
138	28	572402	0.282928
139	104	2.96693e+06	1.4665
140	3038	6.65876e+07	32.913
141	16	463309	0.229005
142	1	48971.3	0.0242056
143	1	43739.7	0.0216197
145	5317	1.23928e+08	61.2552
146	3	60180.6	0.0297462
147	1	39210.3	0.0193809
148	23	576909	0.285155
149	6	125766	0.062164
150	29	772721	0.381942
151	35	484154	0.239308
152	4	58924.2	0.0291251
153	1	10535.8	0.00520766
154	1	43000	0.0212541
155	4	173887	0.0859494
156	556	1.06393e+07	5.25879
157	1	20285.1	0.0100266
159	5	102836	0.0508297
160	4	78666.8	0.0388835
161	1	15891.1	0.00785465
162	1	6402.09	0.00316443
163	4	109813	0.0542786
164	9	262573	0.129785
166	1	16057.9	0.0079371
167	15	402648	0.199021
168	1	19743.6	0.00975889
170	13	321409	0.158867
171	1	9832.71	0.00486012
172	6	145145	0.0717427
173	6	176025	0.0870061
174	7	181165	0.0895464
175	2	16480.3	0.00814588
176	19	510540	0.252351
177	1	3811.4	0.00188391
179	3275	8.01575e+07	39.6203
180	5	76458.8	0.0377921
181	5	108141	0.0534523
182	3	44786.1	0.0221369
183	6	157486	0.0778426
184	2	83064.6	0.0410573
185	1	15813.6	0.00781635
186	34	789685	0.390327
187	182	4.64726e+06	2.29706
188	5	194936	0.0963535
189	8	183321	0.0906124
190	5	174629	0.0863157
191	21	487074	0.240752
192	3	68389.4	0.0338036
193	37	834419	0.412438
195	1	25615.3	0.0126612
196	186	3.20888e+06	1.58609
197	1	13251.4	0.00654991
198	80	959957	0.474489
199	5	99768	0.0493135
200	42	915162	0.452348
201	139	3.70198e+06	1.82982
202	50	1.4633e+06	0.723281
203	8164	2.00597e+08	99.1512
204	10	187516	0.0926857
205	158	4.31695e+06	2.13379
206	85	2.23785e+06	1.10613
207	43	1.16719e+06	0.576922
208	19	579743	0.286556
209	1678	4.0358e+07	19.9482
210	6	196604	0.0971775
211	6010	1.45012e+08	71.6769
212	8154	2.00166e+08	98.9381
213	82	2.20109e+06	1.08796
214	4402	1.04576e+08	51.6902
215	186	4.77372e+06	2.35956
216	33	765155	0.378202
217	4	61656.8	0.0304758
218	8198	2.01397e+08	99.5467
219	19	523933	0.25897
220	1	7201.76	0.0035597
221	979	2.47529e+07	12.2349
222	143	3.91461e+06	1.93492
223	2649	5.38019e+07	26.5933
224	3114	6.61816e+07	32.7124
225	2132	4.19388e+07	20.7296
226	7839	1.92517e+08	95.1578
227	10	93162.7	0.0460486
228	8031	1.9718e+08	97.4622
229	1	12915	0.00638363
230	8145	2.00261e+08	98.9854
231	80	2.16692e+06	1.07107
232	5657	1.28876e+08	63.7012
233	7613	1.84079e+08	90.9867
234	7382	1.80581e+08	89.2576
235	178	2.36207e+06	1.16753
236	1	23522.2	0.0116266
237	19	449240	0.222051
238	19	429271	0.212181
239	1	10535.8	0.00520766
240	5	126954	0.0627508
241	7963	1.95662e+08	96.7121
242	286	5.16493e+06	2.55293
243	752	2.02083e+07	9.98857
244	2	17442.6	0.00862156
245	8214	2.01753e+08	99.7225
246	8147	2.00258e+08	98.9838
247	3	58114.8	0.0287251
248	8118	1.99167e+08	98.4443
249	1331	3.08692e+07	15.2581
250	18	458714	0.226734
251	1	13473.5	0.00665968
252	28	665490	0.328939
253	1	35842	0.017716
254	3	64036.4	0.031652
255	1990	4.78669e+07	23.6597
256	1	17144.4	0.00847415
257	1	16610.9	0.00821046
258	4	93279	0.0461061
259	7	208141	0.10288
261	1	41584.5	0.0205544
263	3554	8.13379e+07	40.2038
265	2	37577.2	0.0185737
267	4	37516.3	0.0185436
268	83	2.0574e+06	1.01694
269	1	17651.5	0.00872481
270	6	117242	0.0579507
271	1	47019.2	0.0232407
273	4	252001	0.12456
274	11	266424	0.131689
275	1	11245.1	0.00555822
276	78	2.39239e+06	1.18251
277	1	126632	0.0625917
278	1	15013.6	0.00742093
279	222	5.79349e+06	2.86361
280	9	228908	0.113145
281	13	185459	0.0916688
282	772	1.4729e+07	7.28026
285	18	364152	0.179994
286	1	41385.4	0.020456
287	3	72097.9	0.0356366
288	11	381653	0.188644
289	280	7.37328e+06	3.64447
290	69	1.66673e+06	0.823836
292	1	72443	0.0358072
293	74	1.81225e+06	0.895762
294	7	269625	0.133271
295	1	26975.7	0.0133336
296	4	106039	0.052413
297	20	630820	0.311803
298	255	6.44035e+06	3.18334
299	8	206143	0.101893
300	94	2.61724e+06	1.29365
301	66	1.69346e+06	0.837047
302	124	3.02654e+06	1.49596
303	44	1.19203e+06	0.589199
304	10	220955	0.109214
305	57	1.61509e+06	0.798309
306	239	6.52148e+06	3.22345
307	2	30290.3	0.0149719
308	160	3.6145e+06	1.78658
309	21	629332	0.311067
310	3	106777	0.052778
311	3	64211.5	0.0317386
312	1	18687.9	0.0092371
313	1	20709.8	0.0102365
314	4	58136.7	0.0287359
315	11	462132	0.228423
316	70	1.83639e+06	0.907695
317	49	1.07056e+06	0.529158
319	78	2.27993e+06	1.12693
320	5	85309.8	0.042167
321	6	116903	0.0577827
322	2384	5.85491e+07	28.9397
323	8	100314	0.0495833
324	32	710540	0.351207
325	60	1.39003e+06	0.687067
326	2	29073.2	0.0143704
327	2	28422.7	0.0140488
328	1	93426.6	0.046179
329	10	252285	0.1247
330	1	12980.6	0.00641606
332	13	362986	0.179417
333	121	2.77949e+06	1.37385
334	14	461953	0.228335
335	2	28989.7	0.0143291
336	126	3.00912e+06	1.48735
337	772	1.88207e+07	9.30271
338	2	54581.9	0.0269788
339	304	7.75129e+06	3.83132
340	6558	1.60087e+08	79.1281
341	1	5953.95	0.00294293
342	3064	7.31909e+07	36.1769
343	1299	3.17886e+07	15.7125
344	1139	2.71187e+07	13.4043
345	48	1.18816e+06	0.587287
346	34	902852	0.446263
347	125	3.45729e+06	1.70887
348	24	548806	0.271265
349	7980	1.95899e+08	96.8294
350	1	17138	0.00847101
351	4	106433	0.0526078
352	756	1.81089e+07	8.95091
353	5	203504	0.100588
354	21	361901	0.178881
355	3	79545.5	0.0393179
356	29	709944	0.350912
357	37	1.04657e+06	0.517299
358	2202	4.50038e+07	22.2446
359	1	16275.7	0.00804475
360	142	2.07579e+06	1.02602
361	537	7.91983e+06	3.91462
362	1046	2.2852e+07	11.2953
364	2	20168.3	0.00996879
365	2	19729	0.00975167
367	1	22930.4	0.0113341
368	2	68153.2	0.0336869
369	4	68187.1	0.0337036
370	5	217488	0.1075
371	2	65943	0.0325944
372	1	47550.4	0.0235033
373	8	159232	0.0787055
374	1	14971.3	0.00740005
375	2	16486	0.00814873
376	9	304977	0.150745
377	2	134661	0.0665607
378	1	14617.9	0.00722537
379	20	326656	0.16146
380	10	429504	0.212296
381	7	253767	0.125433
382	4	49379.3	0.0244073
383	19	344929	0.170492
384	64	1.39861e+06	0.691305
385	6	186496	0.0921817
386	1	5689.89	0.0028124
387	2	39109.7	0.0193312
388	1	13326.9	0.00658724
389	8088	1.98525e+08	98.1271
390	663	1.20196e+07	5.94106
391	2	18046.9	0.00892023
392	4	115166	0.0569242
393	1	8411.97	0.00415788
394	54	1.22854e+06	0.607243
395	1	11810.5	0.00583773
396	27	644798	0.318712
397	74	1.72847e+06	0.85435
398	1	22365.8	0.011055
399	14	465864	0.230268
400	1	17878.5	0.00883702
401	5	147509	0.072911
402	4	179087	0.0885196
403	73	1.89228e+06	0.935317
404	5916	1.47433e+08	72.8732
405	4	111111	0.05492
406	2	54911.4	0.0271417
407	1	14393.1	0.00711425
408	20	442055	0.2185
409	3	86876	0.0429412
410	1	47550.4	0.0235033
411	2	28508.7	0.0140913
412	2929	7.21259e+07	35.6505
413	1	19296.9	0.00953812
414	105	2.89461e+06	1.43075
415	35	930100	0.459731
417	3	62345.7	0.0308163
418	516	1.16952e+07	5.78073
419	3	43972.8	0.021735
420	1	20119.9	0.00994488
421	1	15864.8	0.00784166
422	32	753708	0.372544
424	39	1.05652e+06	0.522219
425	1	19892.2	0.00983236
426	7	224279	0.110857
427	8118	1.99425e+08	98.5722
428	2585	5.90773e+07	29.2008
429	8	177808	0.0878874
430	1740	4.16973e+07	20.6102
431	1	37175.9	0.0183754
435	2	75498.4	0.0373174
436	141	2.6924e+06	1.3308
437	206	5.51666e+06	2.72678
438	9	345834	0.170939
439	1	4778.46	0.0023619
440	1	12536.3	0.00619645
441	1490	3.7615e+07	18.5924
442	21	608200	0.300622
443	1	55254.1	0.0273111
444	646	1.27692e+07	6.31158
445	3	67877.8	0.0335507
446	5	82750	0.0409018
447	6	187298	0.092578
448	1	43514.4	0.0215084
449	1	48862.8	0.024152
450	6455	1.57477e+08	77.8379
451	2749	6.51478e+07	32.2013
452	5	39319.8	0.019435
453	2	48484.1	0.0239648
454	7076	1.69528e+08	83.7946
455	5083	1.15265e+08	56.9732
456	33	786676	0.388839
457	835	1.51127e+07	7.4699
458	3	93207.4	0.0460707
459	13	324084	0.160189
460	15	362926	0.179387
461	3	39011.3	0.0192826
462	3194	7.1749e+07	35.4642
463	5246	1.23019e+08	60.806
464	3	66448.5	0.0328443
465	866	1.51934e+07	7.50981
467	3	75060.7	0.0371011
468	16	592072	0.29265
469	34	614564	0.303767
470	134	2.33015e+06	1.15175
471	83	2.19928e+06	1.08706
473	11	288712	0.142705
474	5	114527	0.0566086
475	28	490661	0.242524
477	1	49560.5	0.0244969
478	1	16275.7	0.00804475
480	2	86007.8	0.0425121
481	1	60564.1	0.0299357
482	770	2.02145e+07	9.99164
483	2	27633	0.0136585

### Sheet: Table S6_Genera
genus	NSUM	WSUM	COLPER
740	8200	2.01442e+08	99.5693
530	8198	2.01397e+08	99.5467
263	8195	2.0128e+08	99.489
135	8182	2.01123e+08	99.4114
35	8184	2.01107e+08	99.4033
475	8164	2.00597e+08	99.1512
742	8147	2.00258e+08	98.9838
511	8152	2.00144e+08	98.9277
259	8145	2.00024e+08	98.8684
1233	8088	1.98898e+08	98.3115
746	8103	1.98805e+08	98.2656
1133	8088	1.98525e+08	98.1271
256	8056	1.98027e+08	97.8809
193	7996	1.96773e+08	97.261
253	8035	1.96702e+08	97.2263
52	7870	1.93408e+08	95.598
716	7831	1.92666e+08	95.2313
318	7819	1.92161e+08	94.9817
319	7817	1.91937e+08	94.871
580	7790	1.91137e+08	94.4756
627	7753	1.91067e+08	94.4409
1063	7751	1.90501e+08	94.1609
568	7746	1.90356e+08	94.0894
731	7678	1.88839e+08	93.3398
631	7680	1.88449e+08	93.1471
604	7600	1.86755e+08	92.3097
262	7555	1.86406e+08	92.1372
729	7390	1.81408e+08	89.6668
736	7239	1.79926e+08	88.9341
583	7301	1.77632e+08	87.8001
261	7175	1.74737e+08	86.3694
650	7241	1.73645e+08	85.8297
683	7050	1.7157e+08	84.8039
592	6964	1.70942e+08	84.4933
1307	7074	1.69436e+08	83.7492
255	6640	1.59726e+08	78.9494
1298	6455	1.57477e+08	77.8379
582	6417	1.54697e+08	76.4638
248	6435	1.54382e+08	76.3081
1061	6057	1.4994e+08	74.1126
626	6027	1.47395e+08	72.8547
1161	5874	1.46487e+08	72.4057
499	5992	1.44472e+08	71.4097
993	5922	1.4447e+08	71.4091
735	5869	1.42441e+08	70.4061
1229	5758	1.36067e+08	67.2556
51	5532	1.34007e+08	66.2371
39	5578	1.33037e+08	65.7578
1228	5375	1.2868e+08	63.6041
644	5650	1.28665e+08	63.5969
379	5317	1.23928e+08	61.2552
726	5243	1.23179e+08	60.8849
1322	5222	1.22496e+08	60.5476
1309	5010	1.14146e+08	56.4201
45	4571	1.09794e+08	54.269
646	4920	1.07608e+08	53.1889
649	4602	1.06443e+08	52.6128
519	4399	1.04551e+08	51.6776
591	3789	9.49328e+07	46.9235
698	3626	8.37626e+07	41.4023
240	3876	8.37594e+07	41.4007
766	3554	8.13379e+07	40.2038
578	3684	8.09829e+07	40.0283
630	3458	8.07195e+07	39.8981
581	3622	8.04791e+07	39.7793
422	3275	8.01575e+07	39.6203
733	3404	7.84266e+07	38.7648
196	3189	7.52774e+07	37.2082
603	3259	7.42294e+07	36.6902
44	2783	7.41236e+07	36.6379
737	3070	7.22115e+07	35.6928
231	2806	7.19842e+07	35.5804
1320	3194	7.1749e+07	35.4642
257	3292	6.88346e+07	34.0237
374	3038	6.65876e+07	32.913
555	3114	6.61816e+07	32.7124
1299	2749	6.51478e+07	32.2013
201	2772	6.14229e+07	30.3602
1060	2581	6.03857e+07	29.8475
340	2715	5.8913e+07	29.1196
579	2772	5.85916e+07	28.9607
943	2384	5.85491e+07	28.9397
709	2699	5.84095e+07	28.8708
1234	2136	5.65628e+07	27.9579
554	2649	5.38019e+07	26.5933
233	2598	5.18721e+07	25.6394
703	2320	4.9437e+07	24.4358
758	1990	4.78669e+07	23.6597
600	2097	4.68584e+07	23.1612
750	2062	4.57186e+07	22.5979
1090	2201	4.49543e+07	22.2201
998	1751	4.22617e+07	20.8892
1016	1703	4.18116e+07	20.6667
560	2127	4.1802e+07	20.662
1054	1636	4.16242e+07	20.5741
49	1812	4.10325e+07	20.2816
494	1670	4.01165e+07	19.8289
1248	1619	3.90607e+07	19.307
1238	1587	3.84446e+07	19.0025
1187	1469	3.63724e+07	17.9782
1235	1616	3.58216e+07	17.706
747	1806	3.56371e+07	17.6148
1034	1299	3.17886e+07	15.7125
322	1285	3.16415e+07	15.6398
751	1331	3.08692e+07	15.2581
1062	1346	3.0677e+07	15.1631
1181	1226	3.06515e+07	15.1505
1241	1408	2.99422e+07	14.7999
1017	1198	2.96088e+07	14.6351
38	1225	2.92963e+07	14.4806
569	1108	2.85439e+07	14.1087
204	1178	2.73808e+07	13.5338
1282	1066	2.59351e+07	12.8192
685	932	2.51186e+07	12.4156
673	906	2.48797e+07	12.2976
535	953	2.42721e+07	11.9972
1041	997	2.39256e+07	11.826
1007	972	2.24752e+07	11.1091
1344	751	1.97347e+07	9.75448
722	663	1.87448e+07	9.26521
658	699	1.86338e+07	9.21036
244	721	1.72399e+07	8.52138
1097	843	1.6666e+07	8.23771
172	663	1.58823e+07	7.85034
609	740	1.57415e+07	7.78075
1326	866	1.51934e+07	7.50981
1314	835	1.51127e+07	7.4699
663	736	1.49677e+07	7.39826
804	772	1.4729e+07	7.28026
235	549	1.41458e+07	6.99201
1064	570	1.40244e+07	6.932
749	641	1.39752e+07	6.90767
605	505	1.31146e+07	6.48229
1198	539	1.29645e+07	6.4081
1292	646	1.27692e+07	6.31158
274	564	1.26576e+07	6.25643
561	562	1.26336e+07	6.24453
46	504	1.24256e+07	6.14175
53	514	1.19696e+07	5.91634
728	576	1.176e+07	5.81273
1076	478	1.17566e+07	5.81105
1210	516	1.16952e+07	5.78073
625	638	1.14948e+07	5.68168
528	442	1.10759e+07	5.47461
567	717	1.09832e+07	5.42878
396	555	1.05838e+07	5.23136
1139	590	1.05105e+07	5.19517
249	637	1.02833e+07	5.08287
562	550	1.02749e+07	5.0787
170	474	1.02148e+07	5.04897
1162	368	9.67381e+06	4.78159
54	433	9.62167e+06	4.75581
1285	322	9.29652e+06	4.5951
577	444	8.71352e+06	4.30693
991	311	8.59416e+06	4.24794
57	353	8.44136e+06	4.17241
964	335	8.0459e+06	3.97694
1095	537	7.91983e+06	3.91462
563	333	7.8175e+06	3.86404
1018	325	7.70678e+06	3.80932
1311	497	7.56748e+06	3.74047
332	231	7.09113e+06	3.50501
1096	244	7.04148e+06	3.48047
1188	281	6.38791e+06	3.15743
846	243	5.93663e+06	2.93437
271	233	5.83441e+06	2.88384
251	211	5.67222e+06	2.80367
971	216	5.28186e+06	2.61072
819	205	5.18902e+06	2.56484
719	286	5.16493e+06	2.55293
713	191	5.0216e+06	2.48208
566	285	4.96482e+06	2.45402
441	182	4.64726e+06	2.29706
895	163	4.62275e+06	2.28494
602	160	4.4028e+06	2.17622
1079	194	4.36297e+06	2.15653
47	166	4.35939e+06	2.15477
477	158	4.31695e+06	2.13379
43	217	4.27125e+06	2.1112
687	156	4.09458e+06	2.02388
589	159	4.02335e+06	1.98867
1058	142	4.01161e+06	1.98286
320	154	3.99178e+06	1.97306
795	152	3.94823e+06	1.95154
1246	163	3.77013e+06	1.8635
659	188	3.74431e+06	1.85074
232	243	3.6405e+06	1.79943
1257	131	3.6052e+06	1.78199
965	128	3.51928e+06	1.73951
264	142	3.43252e+06	1.69663
132	146	3.34049e+06	1.65114
674	104	3.3169e+06	1.63948
1137	183	3.27147e+06	1.61703
453	186	3.20888e+06	1.58609
326	126	3.04897e+06	1.50705
963	126	3.00912e+06	1.48735
990	120	2.95641e+06	1.4613
1032	113	2.84894e+06	1.40818
969	112	2.82206e+06	1.39489
852	94	2.61724e+06	1.29365
1255	139	2.59242e+06	1.28138
523	89	2.56547e+06	1.26806
656	108	2.52652e+06	1.24881
157	105	2.49753e+06	1.23448
525	100	2.42398e+06	1.19813
277	137	2.40035e+06	1.18645
1174	85	2.38628e+06	1.1795
689	178	2.36207e+06	1.16753
615	82	2.35863e+06	1.16583
1332	134	2.33015e+06	1.15175
169	98	2.32641e+06	1.1499
538	85	2.32438e+06	1.1489
670	83	2.30509e+06	1.13936
940	78	2.27993e+06	1.12693
708	117	2.27235e+06	1.12318
1201	83	2.24148e+06	1.10792
1333	83	2.19928e+06	1.08706
1082	92	2.18614e+06	1.08057
966	84	2.17096e+06	1.07307
640	80	2.16692e+06	1.07107
203	105	2.1301e+06	1.05287
684	93	2.11997e+06	1.04786
1040	102	2.1133e+06	1.04456
987	81	2.10183e+06	1.0389
960	91	2.08912e+06	1.03261
771	83	2.0574e+06	1.01694
480	76	2.05699e+06	1.01673
980	72	1.99604e+06	0.986606
906	81	1.96029e+06	0.968937
654	67	1.92005e+06	0.949046
1050	71	1.91787e+06	0.947966
1094	138	1.90314e+06	0.940686
601	69	1.8937e+06	0.93602
1160	73	1.89228e+06	0.935317
588	68	1.8648e+06	0.921734
517	72	1.86324e+06	0.920964
662	92	1.82748e+06	0.903287
1182	69	1.78778e+06	0.883667
676	61	1.77207e+06	0.875902
688	68	1.76328e+06	0.871559
373	53	1.74836e+06	0.864181
242	61	1.74533e+06	0.862685
669	62	1.71729e+06	0.848826
508	67	1.71517e+06	0.847774
1153	73	1.71344e+06	0.84692
818	59	1.69732e+06	0.838956
465	57	1.69718e+06	0.838886
671	57	1.6863e+06	0.833507
651	59	1.67436e+06	0.827607
1002	70	1.65127e+06	0.816194
125	60	1.61237e+06	0.796965
1305	95	1.60105e+06	0.791371
864	71	1.58969e+06	0.785752
707	71	1.58374e+06	0.782813
468	60	1.57567e+06	0.778822
510	78	1.56879e+06	0.775422
620	57	1.53472e+06	0.758584
131	58	1.48519e+06	0.7341
474	50	1.4633e+06	0.723281
594	59	1.45199e+06	0.717692
62	47	1.42649e+06	0.705086
1125	64	1.39861e+06	0.691305
1260	54	1.37557e+06	0.679921
720	85	1.33844e+06	0.661565
863	47	1.31852e+06	0.651719
500	50	1.27445e+06	0.629939
672	56	1.27436e+06	0.629892
1178	51	1.27306e+06	0.62925
533	51	1.24341e+06	0.614594
798	39	1.24009e+06	0.612954
714	70	1.23184e+06	0.608875
1279	45	1.2221e+06	0.60406
41	48	1.20644e+06	0.596321
1046	48	1.18816e+06	0.587287
992	49	1.17423e+06	0.580401
1073	54	1.16746e+06	0.577052
165	45	1.14755e+06	0.56721
705	40	1.14348e+06	0.565203
353	51	1.14122e+06	0.564083
717	41	1.08503e+06	0.536312
88	39	1.07604e+06	0.531866
608	56	1.06355e+06	0.525692
623	45	1.06299e+06	0.525415
948	48	1.05811e+06	0.523005
1310	52	1.05263e+06	0.520297
596	39	1.05029e+06	0.519138
938	47	1.04445e+06	0.516253
1088	36	1.03324e+06	0.510712
879	39	1.02749e+06	0.50787
682	38	1.01859e+06	0.503472
629	42	1.01594e+06	0.502159
655	44	1.01503e+06	0.501708
1324	44	1.00656e+06	0.497523
349	39	1.00411e+06	0.496315
667	37	977291	0.483057
513	33	967568	0.478251
455	80	959957	0.474489
785	27	955022	0.47205
1218	35	952088	0.470599
711	27	951040	0.470081
599	40	941866	0.465547
1205	35	930100	0.459731
1051	28	922815	0.45613
870	32	904996	0.447323
1143	39	890477	0.440146
1237	31	888848	0.439341
1010	39	872711	0.431365
598	29	872510	0.431266
1030	36	868179	0.429125
254	29	860960	0.425557
1247	37	857115	0.423656
741	40	849314	0.4198
32	26	846452	0.418385
1006	41	844565	0.417453
931	35	840291	0.41534
700	25	836089	0.413263
200	44	825367	0.407963
273	39	823179	0.406882
134	32	818834	0.404735
1039	33	811044	0.400884
16	29	808688	0.399719
292	26	793610	0.392267
826	38	791823	0.391383
440	34	789685	0.390327
1313	33	786676	0.388839
891	26	786051	0.38853
195	42	765251	0.37825
526	33	765155	0.378202
197	28	755963	0.373658
1049	26	746139	0.368803
1052	28	736162	0.363871
211	25	735734	0.36366
979	27	732792	0.362205
788	27	730773	0.361208
115	26	721127	0.35644
834	30	711375	0.351619
216	27	708094	0.349998
636	27	704022	0.347985
1087	28	703856	0.347903
945	30	696681	0.344356
1277	25	694120	0.343091
18	25	689737	0.340924
1273	27	686533	0.33934
388	25	685317	0.338739
897	26	674420	0.333353
680	22	669967	0.331152
223	21	657711	0.325094
616	25	657576	0.325028
177	25	653451	0.322989
1215	29	648654	0.320617
243	28	647875	0.320232
678	27	647413	0.320004
844	20	630820	0.311803
450	30	630425	0.311607
918	21	629332	0.311067
1244	21	628605	0.310708
1261	24	620085	0.306497
665	25	616023	0.304489
179	23	614773	0.303871
1331	34	614564	0.303767
246	23	611236	0.302123
1004	18	610871	0.301942
138	23	604577	0.298831
912	24	600954	0.29704
345	21	598500	0.295828
660	27	594871	0.294034
1132	21	593136	0.293176
1330	16	592072	0.29265
94	22	584850	0.289081
488	19	579743	0.286556
542	23	577007	0.285204
382	23	576909	0.285155
485	27	574330	0.283881
898	20	563676	0.278615
258	22	552141	0.272913
1053	24	548806	0.271265
787	21	548391	0.27106
1321	23	546828	0.270287
613	25	544441	0.269107
209	16	541298	0.267554
371	23	535581	0.264728
324	17	527183	0.260577
531	19	523933	0.25897
595	19	521006	0.257524
227	23	518897	0.256481
786	20	514632	0.254373
419	19	510540	0.252351
959	22	504319	0.249275
734	15	502168	0.248212
1308	36	496423	0.245373
704	22	496034	0.24518
915	25	493722	0.244037
1337	28	490661	0.242524
162	18	484788	0.239622
458	20	484194	0.239328
389	35	484154	0.239308
194	22	480985	0.237742
934	13	480597	0.23755
857	20	478421	0.236474
1008	23	477622	0.23608
483	11	476300	0.235426
972	21	475016	0.234792
984	17	473799	0.23419
796	26	472326	0.233462
828	16	470142	0.232383
859	15	469372	0.232002
797	16	468999	0.231818
1059	18	467416	0.231035
375	16	463309	0.229005
924	11	462132	0.228423
961	14	461953	0.228335
29	18	460752	0.227741
752	18	458714	0.226734
638	15	457918	0.22634
1176	18	457169	0.22597
1346	17	451140	0.22299
691	19	449240	0.222051
342	16	437933	0.216462
1156	12	433003	0.214025
460	22	430968	0.21302
827	17	430086	0.212583
133	25	429978	0.21253
856	21	426729	0.210924
1168	19	422758	0.208962
469	14	421593	0.208385
1078	14	420967	0.208076
1057	21	419226	0.207216
833	19	418848	0.207029
21	8	418585	0.206899
330	14	416554	0.205895
730	13	415273	0.205262
128	20	411823	0.203556
446	18	407432	0.201386
693	17	406713	0.201031
835	14	405627	0.200494
410	15	402648	0.199021
1200	12	399764	0.197596
358	19	399745	0.197587
1191	12	398688	0.197064
755	16	394423	0.194956
839	16	392262	0.193888
101	20	386411	0.190996
624	19	382461	0.189043
1077	12	376109	0.185904
791	7	372454	0.184097
114	9	369428	0.182601
1304	24	368697	0.18224
642	14	363843	0.179841
956	13	362986	0.179417
1318	15	362926	0.179387
1084	21	361901	0.178881
597	21	360428	0.178153
997	15	360092	0.177987
1290	14	351150	0.173567
1148	14	350125	0.17306
313	10	349741	0.172871
1262	9	345834	0.170939
1124	19	344929	0.170492
512	10	344651	0.170355
357	13	344131	0.170098
1037	14	343654	0.169862
186	12	342397	0.169241
754	15	338277	0.167204
1274	21	334523	0.165348
783	8	334166	0.165172
848	6	333934	0.165058
820	11	331932	0.164068
957	14	326859	0.16156
1117	20	326656	0.16146
351	11	325645	0.16096
413	13	321409	0.158867
55	9	319823	0.158082
1192	11	316619	0.156499
270	9	316086	0.156235
502	12	310599	0.153523
619	7	308785	0.152627
1113	9	304977	0.150745
1284	12	303396	0.149963
367	9	302703	0.14962
515	10	300847	0.148703
174	9	300574	0.148568
31	13	298844	0.147713
1303	10	298033	0.147312
505	7	295445	0.146033
218	11	295015	0.14582
355	12	293367	0.145006
361	14	289305	0.142998
1335	11	288712	0.142705
339	6	283901	0.140327
637	9	283857	0.140305
633	13	283244	0.140002
725	22	281152	0.138968
10	11	279601	0.138202
1145	14	278593	0.137703
220	11	278591	0.137702
48	20	276842	0.136838
1027	11	275902	0.136373
836	11	274988	0.135922
639	7	273754	0.135312
518	8	273462	0.135167
79	13	271877	0.134384
56	8	270349	0.133628
1267	9	269811	0.133362
841	7	269625	0.133271
1029	12	269298	0.133109
622	13	268704	0.132816
780	11	266424	0.131689
77	8	265773	0.131367
407	9	262573	0.129785
123	7	259290	0.128162
369	13	258537	0.12779
1121	7	253767	0.125433
953	10	252285	0.1247
539	10	251883	0.124501
1239	9	251370	0.124248
552	10	248397	0.122778
816	6	245629	0.12141
364	12	244575	0.120889
59	7	242178	0.119704
882	11	241828	0.119531
152	10	241320	0.11928
551	4	240794	0.11902
33	9	240577	0.118913
36	7	240355	0.118803
283	10	239669	0.118464
657	12	238378	0.117826
70	13	236060	0.11668
865	8	235222	0.116266
926	9	234897	0.116105
285	4	234839	0.116077
876	6	233635	0.115481
145	9	231700	0.114525
130	8	229651	0.113512
173	9	229095	0.113237
24	7	228501	0.112944
221	7	226766	0.112086
1120	6	226688	0.112047
1036	8	225214	0.111319
647	4	225196	0.11131
808	12	224769	0.111099
71	9	223759	0.1106
102	7	220594	0.109035
958	7	220295	0.108888
294	8	219769	0.108628
215	8	219410	0.10845
590	9	218084	0.107795
1106	5	217488	0.1075
902	10	215121	0.10633
664	6	214047	0.105799
96	10	213479	0.105519
164	9	211178	0.104381
250	6	208642	0.103128
762	7	208141	0.10288
1038	6	206490	0.102064
449	7	203994	0.100831
74	9	203976	0.100822
1083	5	203504	0.100588
534	10	198681	0.0982043
1186	7	195710	0.0967358
1136	8	195157	0.0964625
442	5	194936	0.0963535
27	5	193289	0.095539
1204	8	192812	0.0953034
1287	5	189829	0.0938289
301	7	188819	0.0933296
476	10	187516	0.0926857
1295	6	187298	0.092578
1126	6	186496	0.0921817
803	13	185459	0.0916688
443	8	183321	0.0906124
1275	8	183311	0.090607
346	6	183190	0.0905474
853	6	182231	0.0900736
106	5	181764	0.0898426
417	7	181165	0.0895464
265	7	180909	0.08942
359	11	180761	0.089347
847	8	180039	0.0889898
1316	6	179662	0.0888035
1159	4	179087	0.0885196
949	5	178872	0.0884132
1150	9	178731	0.0883433
1245	8	177808	0.0878874
1283	6	177748	0.0878576
120	3	177233	0.0876029
702	6	176982	0.0874789
416	6	176025	0.0870061
37	7	174816	0.0864083
444	5	174629	0.0863157
393	4	173887	0.0859494
338	8	173132	0.085576
789	5	173123	0.0855717
1093	4	172650	0.0853379
1033	4	172005	0.0850188
986	6	171837	0.0849359
1227	6	170351	0.0842011
521	10	170221	0.084137
72	7	168966	0.0835165
314	9	167701	0.0828914
645	5	167287	0.082687
614	9	164517	0.0813177
1271	5	161572	0.0798619
462	8	161065	0.0796117
289	6	160011	0.0790904
1183	4	159790	0.0789812
854	6	159585	0.0788799
490	6	159237	0.0787081
1109	8	159232	0.0787055
838	4	159074	0.0786274
712	7	158152	0.0781718
484	4	157165	0.0776839
28	4	156954	0.0775795
1047	8	156713	0.0774602
536	7	155481	0.0768515
974	5	155004	0.0766158
618	4	154761	0.0764957
545	2	154415	0.0763247
69	5	154349	0.0762921
1280	6	153295	0.075771
493	6	153138	0.0756935
947	7	153049	0.0756493
799	5	152179	0.0752191
1045	10	151986	0.0751237
344	6	151593	0.0749298
212	8	150971	0.0746222
778	2	150546	0.0744121
464	6	150407	0.0743434
1098	4	148541	0.0734213
1269	5	147738	0.0730243
1158	5	147509	0.072911
721	4	146927	0.0726232
297	3	146238	0.0722827
206	3	145277	0.0718077
415	6	145145	0.0717427
307	8	144947	0.0716447
1317	7	144422	0.0713853
1281	6	143224	0.070793
1347	8	142336	0.0703542
183	5	142018	0.0701966
1011	4	141149	0.0697672
824	2	139449	0.0689268
874	7	139042	0.0687258
463	3	138960	0.0686855
549	8	138544	0.0684795
1270	4	135922	0.0671835
352	7	134903	0.0666799
529	4	134724	0.0665914
1114	2	134661	0.0665607
305	5	131382	0.0649395
784	3	130403	0.0644556
213	5	130039	0.064276
871	5	129908	0.0642113
481	5	129756	0.0641359
695	5	126954	0.0627508
1240	5	126634	0.0625926
792	1	126632	0.0625917
153	7	124654	0.0616142
15	4	122953	0.0607733
303	7	121305	0.0599586
159	3	120080	0.0593535
95	7	119888	0.0592584
188	3	119338	0.0589864
482	4	118882	0.0587612
160	5	118001	0.0583259
556	4	117732	0.0581925
360	5	117391	0.0580243
773	6	117242	0.0579507
697	6	116981	0.0578217
942	6	116903	0.0577827
738	3	116852	0.0577577
1147	4	115942	0.057308
900	3	115912	0.0572931
1289	4	115554	0.0571164
1141	4	115166	0.0569242
299	4	115074	0.0568791
1336	5	114527	0.0566086
497	3	113600	0.0561503
105	4	112808	0.0557591
661	6	112032	0.0553753
8	3	111886	0.0553031
723	8	111673	0.0551981
281	2	111410	0.0550681
306	2	111410	0.0550681
335	2	111410	0.0550681
1323	3	110039	0.0543903
304	4	109945	0.0543437
406	4	109813	0.0542786
1118	2	108935	0.0538445
287	5	108871	0.053813
1306	3	108691	0.0537241
121	4	107782	0.0532746
466	2	107521	0.0531456
675	6	107449	0.0531101
110	5	107065	0.0529201
919	3	106777	0.052778
1259	3	106563	0.052672
843	4	106039	0.052413
1214	3	105054	0.0519263
1072	5	104738	0.0517702
1236	5	104263	0.0515352
1	2	103223	0.0510214
296	5	103200	0.05101
522	5	103185	0.0510025
743	2	103056	0.0509386
970	3	103025	0.0509236
400	5	102836	0.0508297
1071	6	102582	0.0507041
58	3	102285	0.0505575
113	4	101951	0.0503927
82	3	101855	0.0503452
932	5	101686	0.0502617
887	4	101208	0.0500251
610	5	100960	0.0499029
813	3	100526	0.0496883
944	8	100314	0.0495833
1256	2	99979.3	0.0494179
75	2	99751.7	0.0493054
198	1	99682	0.049271
214	5	99441.8	0.0491522
383	5	99133.7	0.0489999
817	8	99095.5	0.0489811
652	5	99036.1	0.0489517
116	6	99016.5	0.048942
97	3	98698.1	0.0487846
4	4	98546.5	0.0487097
1197	2	97599	0.0482414
1031	4	97448.7	0.0481671
520	3	97281.7	0.0480845
546	3	97281.7	0.0480845
158	5	97233.4	0.0480607
994	2	96985.1	0.0479379
350	3	96884.4	0.0478881
851	4	96607.5	0.0477513
356	4	96568.7	0.0477321
1069	3	96134.1	0.0475173
336	1	95917.6	0.0474103
1164	3	95781.3	0.0473429
19	3	95756.4	0.0473306
1272	2	95634.1	0.0472702
540	3	95058	0.0469854
976	2	94474.1	0.0466968
83	3	94421.5	0.0466708
1119	2	93881.7	0.046404
334	1	93426.6	0.046179
952	1	93426.6	0.046179
761	4	93279	0.0461061
1315	3	93207.4	0.0460707
914	9	92603.6	0.0457723
565	2	92553.3	0.0457474
103	3	92360.3	0.045652
119	4	92254.7	0.0455998
354	5	90997.7	0.0449785
1258	2	90879.6	0.0449201
557	2	89947.4	0.0444593
571	4	89869.5	0.0444208
1231	1	89627.7	0.0443013
866	5	89567.4	0.0442715
878	2	89140.1	0.0440603
298	6	88793.3	0.0438889
1019	4	88697.9	0.0438417
347	8	88200.1	0.0435957
245	7	87799	0.0433974
648	5	86510.8	0.0427607
100	3	86332.5	0.0426726
1342	2	86007.8	0.0425121
61	3	85495.3	0.0422587
941	5	85309.8	0.042167
668	3	85014.3	0.042021
366	3	84274.8	0.0416555
732	2	84089.5	0.0415639
1312	6	84040	0.0415394
268	2	83492.9	0.041269
574	9	83251.8	0.0411498
438	2	83064.6	0.0410573
144	4	83042.9	0.0410466
1294	5	82750	0.0409018
63	4	82337.4	0.0406978
628	2	82294.1	0.0406765
295	2	82266.4	0.0406627
909	4	81975.2	0.0405188
85	4	81858.7	0.0404612
154	2	81846.8	0.0404553
524	5	81602.6	0.0403346
877	2	81257.6	0.0401641
907	3	80466.4	0.0397731
40	1	80384.6	0.0397326
1345	4	79607.8	0.0393487
1085	3	79545.5	0.0393179
925	1	78935.1	0.0390162
748	2	78152.8	0.0386295
1005	5	77388.6	0.0382517
744	1	77330.5	0.038223
300	3	76904.2	0.0380123
802	4	76729.2	0.0379258
423	5	76458.8	0.0377921
1024	4	76170.7	0.0376498
91	6	76135.9	0.0376326
1276	2	76041.8	0.037586
1253	2	75498.4	0.0373174
1329	3	75060.7	0.0371011
1266	4	74195.8	0.0366736
849	2	73986.9	0.0365703
427	2	73874.8	0.0365149
226	2	73843.6	0.0364995
118	1	73092.8	0.0361284
881	1	73092.8	0.0361284
831	1	72443	0.0358072
331	3	72204.4	0.0356893
84	3	72161.2	0.035668
812	3	72097.9	0.0356366
606	2	71175.4	0.0351807
136	1	71106.9	0.0351468
823	3	71095.1	0.035141
1056	2	70718.8	0.034955
809	1	70702.5	0.0349469
155	3	70606.7	0.0348996
327	2	70002.9	0.0346011
1044	2	69985.6	0.0345926
1138	1	69327.3	0.0342672
148	3	69224.5	0.0342164
1202	2	68962	0.0340866
266	5	68879.6	0.0340459
1268	1	68823.5	0.0340182
448	3	68389.4	0.0338036
1105	4	68187.1	0.0337036
1104	2	68153.2	0.0336869
89	3	68014.2	0.0336182
445	2	67918.2	0.0335707
1293	3	67877.8	0.0335507
184	2	67858.3	0.0335411
867	2	67559.3	0.0333933
473	2	66850.2	0.0330428
434	2	66653.6	0.0329456
90	2	66644.6	0.0329412
1169	2	66590.9	0.0329146
1325	3	66448.5	0.0328443
310	2	66059.7	0.0326521
1107	2	65943	0.0325944
621	2	65841.9	0.0325445
205	2	65369.1	0.0323107
1134	3	65187.2	0.0322208
280	1	64670.9	0.0319656
66	1	64391.2	0.0318274
317	1	64391.2	0.0318274
837	1	64391.2	0.0318274
161	5	64237	0.0317511
920	3	64211.5	0.0317386
1091	2	64072.8	0.03167
757	3	64036.4	0.031652
191	2	63979.4	0.0316238
293	2	63665.5	0.0314687
180	3	63509.8	0.0313917
372	3	63066.9	0.0311728
387	3	62532.2	0.0309085
23	1	62052.4	0.0306713
73	2	62044.7	0.0306675
527	4	61656.8	0.0304758
286	2	61615.6	0.0304555
861	2	61470.9	0.0303839
1022	3	60906.1	0.0301048
1343	1	60564.1	0.0299357
380	3	60180.6	0.0297462
1144	1	59468.4	0.0293941
1067	2	59107.4	0.0292157
76	1	59080.2	0.0292023
241	1	58968.9	0.0291472
516	1	58968.9	0.0291472
572	1	58968.9	0.0291472
390	4	58924.2	0.0291251
790	1	58885.7	0.0291061
710	3	58803.2	0.0290653
42	1	58676.7	0.0290028
491	1	58577.3	0.0289537
587	3	58379.6	0.0288559
143	1	58298.4	0.0288158
923	4	58136.7	0.0287359
745	3	58114.8	0.0287251
487	2	57860.1	0.0285992
236	2	57624.8	0.0284829
207	2	57383.1	0.0283634
401	2	57377.3	0.0283606
1193	2	57302.7	0.0283237
182	1	57246.5	0.0282959
548	1	57246.5	0.0282959
156	2	57165.9	0.0282561
17	2	56851.9	0.0281008
514	2	56733.6	0.0280424
777	1	56401.3	0.0278781
457	2	55895	0.0276278
395	1	55489	0.0274272
1048	1	55489	0.0274272
715	2	55445.6	0.0274057
1291	1	55254.1	0.0273111
1165	2	54911.4	0.0271417
975	2	54581.9	0.0269788
370	2	54530.3	0.0269533
1226	1	53928.6	0.0266559
641	2	53505.4	0.0264467
807	3	52961.9	0.0261781
142	2	52759.4	0.026078
553	1	52705.3	0.0260513
234	4	51561	0.0254856
1208	2	51495.3	0.0254532
1190	6	51202.9	0.0253087
478	1	51161.4	0.0252881
496	1	51161.4	0.0252881
308	2	50610.2	0.0250157
910	1	50317.5	0.024871
368	5	50031.8	0.0247298
968	1	49609.5	0.024521
150	1	49560.5	0.0244969
1339	1	49560.5	0.0244969
1123	4	49379.3	0.0244073
376	1	48971.3	0.0242056
167	1	48862.8	0.024152
873	1	48862.8	0.024152
908	1	48862.8	0.024152
1297	1	48862.8	0.024152
1302	2	48484.1	0.0239648
507	4	48041.3	0.0237459
321	1	47550.4	0.0235033
403	1	47550.4	0.0235033
1108	1	47550.4	0.0235033
1171	1	47550.4	0.0235033
147	1	47439	0.0234482
98	1	47267.3	0.0233633
20	1	47019.2	0.0232407
99	1	47019.2	0.0232407
168	1	47019.2	0.0232407
328	1	47019.2	0.0232407
774	1	47019.2	0.0232407
894	1	47019.2	0.0232407
913	1	47019.2	0.0232407
917	1	47019.2	0.0232407
325	5	46994	0.0232282
888	4	46656.2	0.0230613
892	1	46414.5	0.0229418
504	3	46236.3	0.0228538
1286	1	46183.2	0.0228275
348	4	46045.2	0.0227593
22	1	45509.1	0.0224943
151	1	45509.1	0.0224943
779	1	45054.1	0.0222694
9	4	44547.8	0.0220191
1075	3	44545.4	0.0220179
860	1	44502.1	0.0219965
30	2	44466.8	0.0219791
1211	3	43972.8	0.021735
456	3	43873	0.0216856
377	1	43739.7	0.0216197
782	1	43514.4	0.0215084
1003	1	43514.4	0.0215084
1296	1	43514.4	0.0215084
267	3	43357.6	0.0214308
108	1	43000	0.0212541
163	1	43000	0.0212541
392	1	43000	0.0212541
288	1	42369	0.0209422
829	1	42120.9	0.0208196
282	4	42030.6	0.0207749
139	2	42004.4	0.020762
86	1	41584.5	0.0205544
632	1	41584.5	0.0205544
764	1	41584.5	0.0205544
884	1	41584.5	0.0205544
681	1	41493.1	0.0205093
811	1	41385.4	0.020456
435	1	41319.1	0.0204233
916	1	41319.1	0.0204233
985	2	41284.7	0.0204063
1223	1	40524.4	0.0200305
1000	1	40371.3	0.0199548
634	3	40298.2	0.0199186
2	2	40283.7	0.0199115
479	3	39447.4	0.0194981
1015	1	39351.7	0.0194508
1300	5	39319.8	0.019435
381	1	39210.3	0.0193809
1319	3	39011.3	0.0192826
1135	3	38473.3	0.0190166
192	1	37827.9	0.0186976
768	2	37577.2	0.0185737
770	4	37516.3	0.0185436
1249	1	37175.9	0.0183754
989	1	37096.6	0.0183362
928	3	36739.4	0.0181596
978	2	36645.9	0.0181134
166	4	36046.1	0.0178169
181	1	35842	0.017716
756	1	35842	0.017716
1184	1	35842	0.017716
850	2	35548.6	0.017571
903	2	35316.2	0.0174561
1224	1	34991.2	0.0172955
821	1	34827.6	0.0172146
190	2	34714.9	0.0171589
429	2	34386.2	0.0169965
927	3	34251.4	0.0169298
1155	2	32860.9	0.0162426
901	2	30290.3	0.0149719
34	2	30117.8	0.0148867
1009	2	30088	0.0148719
311	2	29339.1	0.0145018
950	2	29073.2	0.0143704
962	2	28989.7	0.0143291
1220	2	28918.1	0.0142937
1172	2	28508.7	0.0140913
951	2	28422.7	0.0140488
175	2	28155.5	0.0139168
185	2	27715.3	0.0136992
67	3	27660.9	0.0136723
1349	2	27633	0.0136585
501	2	27498.8	0.0135922
842	1	26975.7	0.0133336
385	1	26632.8	0.0131641
65	1	26568.8	0.0131324
272	2	26435.8	0.0130667
692	3	26380.1	0.0130392
727	2	26237.8	0.0129689
11	2	26108.4	0.0129049
225	1	25954.1	0.0128286
1065	2	25852.2	0.0127783
983	2	25818.1	0.0127614
452	1	25615.3	0.0126612
87	1	25226.2	0.0124688
284	2	25226	0.0124688
343	1	24872.3	0.0122939
386	1	24872.3	0.0122939
1042	2	24588.5	0.0121536
5	2	24556.1	0.0121376
1196	2	24089.2	0.0119068
543	2	24085.6	0.0119051
570	1	23794.1	0.011761
489	2	23640.4	0.011685
690	1	23522.2	0.0116266
1243	1	23318.7	0.011526
1103	1	22930.4	0.0113341
1129	1	22930.4	0.0113341
1242	2	22874.4	0.0113064
252	1	22365.8	0.011055
1154	1	22365.8	0.011055
7	2	22155	0.0109508
1173	2	21697.3	0.0107246
825	2	21652.9	0.0107026
424	2	21597.6	0.0106753
402	2	21289.4	0.010523
291	1	21205.7	0.0104816
922	1	20709.8	0.0102365
362	1	20285.1	0.0100266
398	1	20285.1	0.0100266
1170	1	20285.1	0.0100266
1100	2	20168.3	0.00996879
1212	1	20119.9	0.00994488
872	1	19978.7	0.00987509
883	1	19978.7	0.00987509
1225	1	19892.2	0.00983236
411	1	19743.6	0.00975889
1101	2	19729	0.00975167
432	1	19710.2	0.00974236
219	2	19659.6	0.0097174
815	1	19556.6	0.00966647
1167	1	19296.9	0.00953812
1199	1	19296.9	0.00953812
472	1	19280.4	0.00952994
845	1	19232.8	0.0095064
1175	1	19127.4	0.00945432
593	1	18711.7	0.00924887
921	1	18687.9	0.0092371
699	1	18673.8	0.00923013
149	1	18477	0.00913285
1140	2	18046.9	0.00892023
929	1	17997.3	0.00889573
1157	1	17878.5	0.00883702
365	1	17835.4	0.0088157
772	1	17651.5	0.00872481
933	1	17651.5	0.00872481
1012	1	17582.2	0.00869056
724	2	17442.6	0.00862156
541	1	17257.5	0.00853006
199	1	17145.1	0.0084745
635	1	17145.1	0.0084745
759	1	17144.4	0.00847415
1068	1	17138	0.00847101
498	1	16871.2	0.0083391
486	1	16722.4	0.00826555
760	1	16610.9	0.00821046
418	2	16480.3	0.00814588
436	1	16392.8	0.00810266
973	1	16392.8	0.00810266
1026	1	16392.8	0.00810266
68	1	16275.7	0.00804475
81	1	16275.7	0.00804475
187	1	16275.7	0.00804475
937	1	16275.7	0.00804475
1092	1	16275.7	0.00804475
1340	1	16275.7	0.00804475
1128	1	16179.3	0.00799713
862	1	16091.2	0.0079536
409	1	16057.9	0.0079371
509	1	16057.9	0.0079371
886	1	16057.9	0.0079371
904	1	16057.9	0.0079371
814	1	15940.2	0.00787897
880	1	15940.2	0.00787897
461	1	15917	0.00786748
129	1	15916.7	0.00786734
404	1	15891.1	0.00785465
1213	1	15864.8	0.00784166
439	1	15813.6	0.00781635
810	2	15719.2	0.00776971
858	1	15691.8	0.00775614
1066	1	15691.8	0.00775614
64	1	15578.8	0.00770033
137	1	15442.3	0.00763286
224	1	15346.5	0.0075855
611	1	15346.5	0.0075855
1163	1	15329.5	0.00757708
911	1	15069.4	0.00744855
1152	1	15030.7	0.00742941
793	1	15013.6	0.00742093
495	1	14971.3	0.00740005
1110	1	14971.3	0.00740005
124	1	14730.6	0.00728105
1116	1	14617.9	0.00722537
80	1	14547.8	0.00719072
1166	1	14393.1	0.00711425
1055	1	13937.1	0.00688884
946	2	13859.4	0.00685042
890	1	13696.6	0.00676997
753	1	13473.5	0.00665968
431	1	13410.6	0.00662863
341	1	13326.9	0.00658724
1089	1	13326.9	0.00658724
1130	1	13326.9	0.00658724
454	1	13251.4	0.00654991
794	1	13071.6	0.00646106
875	1	13071.6	0.00646106
982	1	13022.6	0.00643681
954	1	12980.6	0.00641606
653	1	12959.5	0.00640566
12	1	12915	0.00638363
584	1	12915	0.00638363
1020	1	12816.8	0.00633509
666	1	12803.8	0.00632866
428	1	12669.1	0.00626211
471	1	12665.1	0.00626012
1265	1	12536.3	0.00619645
290	1	12472.7	0.00616501
3	1	12455.4	0.00615649
558	1	12221.5	0.00604085
1185	1	12154.9	0.00600795
1028	1	11934.2	0.00589886
537	1	11922.8	0.00589324
492	1	11810.5	0.00583773
832	1	11810.5	0.00583773
1146	1	11810.5	0.00583773
222	1	11794	0.00582958
447	1	11724	0.00579496
781	1	11245.1	0.00555822
1195	1	10949.4	0.00541209
1209	1	10850.4	0.00536316
230	1	10613.1	0.00524583
391	1	10535.8	0.00520766
694	1	10535.8	0.00520766
739	1	10535.8	0.00520766
430	1	10399.9	0.00514047
1180	1	10384.5	0.00513288
1070	1	10298.7	0.00509046
677	1	9983.75	0.00493478
93	1	9917.11	0.00490184
573	1	9910.82	0.00489873
617	1	9886.7	0.00488681
13	1	9832.71	0.00486012
14	1	9832.71	0.00486012
414	1	9832.71	0.00486012
936	1	9832.71	0.00486012
1112	1	9832.71	0.00486012
1189	1	9832.71	0.00486012
1216	1	9832.71	0.00486012
822	1	9608.9	0.0047495
550	1	9338.23	0.00461571
467	1	9170.64	0.00453288
977	1	9124.46	0.00451005
544	1	8831.6	0.0043653
208	1	8589.04	0.0042454
278	1	8524.69	0.0042136
576	1	8470.32	0.00418672
1142	1	8411.97	0.00415788
1025	1	8324.22	0.00411451
1203	1	8127.95	0.0040175
840	1	7971.29	0.00394006
302	1	7718.6	0.00381516
532	1	7201.76	0.0035597
1288	1	6957.55	0.00343899
228	1	6899.67	0.00341038
363	1	6803.5	0.00336284
607	1	6768.52	0.00334555
988	1	6768.52	0.00334555
706	1	6719.73	0.00332144
176	1	6653.31	0.00328861
178	1	6653.31	0.00328861
189	1	6653.31	0.00328861
889	1	6653.31	0.00328861
1111	1	6653.31	0.00328861
405	1	6402.09	0.00316443
547	1	6402.09	0.00316443
1177	1	6219.43	0.00307415
1086	1	6088.64	0.0030095
855	1	6004.04	0.00296768
999	1	5953.95	0.00294293
1127	1	5689.89	0.0028124
459	1	5436.51	0.00268717
1264	1	4778.46	0.0023619
905	1	4169.26	0.00206079
585	1	4094.28	0.00202373
126	1	3914.96	0.00193509
420	1	3811.4	0.00188391
60	1	3656.12	0.00180715
117	1	3645.31	0.00180181
